# Quantifying the relationship between SARS-CoV-2 viral load and infectiousness

**DOI:** 10.1101/2021.05.07.21256341

**Authors:** Aurélien Marc, Marion Kerioui, François Blanquart, Julie Bertrand, Oriol Mitjà, Marc Corbacho-Monné, Michael Marks, Jérémie Guedj

**Affiliations:** Université de Paris, IAME, INSERM, F-75018 Paris, France; Lihir Medical Centre, International SOS, Lihir Island, Papua New Guinea; Fight AIDS and Infectious Diseases Foundation, Hospital Universitari Germans Trias i Pujol, Badalona, Spain; Hospital Universitari Parc Taulí, I3PT, Sabadell, Spain; Facultat de Medicina–Universitat de Barcelona, Barcelona, Spain; London School of Hygiene and Tropical Medicine, London, United Kingdom; Hospital for Tropical Diseases, London, United Kingdom

## Abstract

The relationship between SARS-CoV-2 viral load and infectiousness is not known. Using data from a prospective cohort of index cases and high-risk contact, we reconstructed by modelling the viral load at the time of contact and the probability of infection. The effect of viral load was particularly large in household contacts, with a transmission probability that increased to as much as 37% when the viral load was greater than 10 log_10_ copies per mL. The transmission probability peaked at symptom onset in most individuals, with a median probability of transmission of 15%, that hindered large individual variations (IQR: [8, 37]). The model also projects the effects of variants on disease transmission. Based on the current knowledge that viral load is increased by 2 to 4-fold on average, we estimate that infection with B1.1.7 virus could lead to an increase in the probability of transmission by 8 to 17%.
