## Supplementary material for "Quantifying the relationship between SARS-CoV-2 viral load and infectiousness": Dataset

### Sheet: Sheet1
X	case_id	case_age (under50 = 0, over50 = 1)	case_sex	case_day0_VL	case_day3_VL	case_day7_VL	contact_id	contact_age (under50 = 0, over50 = 1)	contact_sex	contact_category	mask_use	infected_contact	contact_day0_VL	contact_OTHER_VL	contact_OTHER_swab_date	contact_day14_VL
1	1	0	1	8.16192	5.28016		001-01	0	0	Household	999. Unknown	0
2	1	0	1	8.16192	5.28016		001-02	0	0	HCW	999. Unknown	0
3	1	0	1	8.16192	5.28016		001-03	0	0	Household	999. Unknown	0
4	1	0	1	8.16192	5.28016		001-04	0	1	HCW	999. Unknown	0
5	1	0	1	8.16192	5.28016		001-05	0	1	HCW	1. Always	0
6	1	0	1	8.16192	5.28016		001-06	0	0	HCW	1. Always	0
7	1	0	1	8.16192	5.28016		001-07	0	0	HCW	999. Unknown	0
8	1	0	1	8.16192	5.28016		001-08	0	0	HCW	999. Unknown	0
9	1	0	1	8.16192	5.28016		001-09	0	0	Household	0. Never	0
10	1	0	1	8.16192	5.28016		001-10	0	1	Household	0. Never	0
11	1	0	1	8.16192	5.28016		001-12	1	1	HCW	999. Unknown	0
12	1	0	1	8.16192	5.28016		001-13	0	1	Household	999. Unknown	0
13	1	0	1	8.16192	5.28016		001-15	0	0	HCW	999. Unknown	0
14	1	0	1	8.16192	5.28016		001-16	0	0	HCW	999. Unknown	0
15	1	0	1	8.16192	5.28016		001-18	0	1	HCW	999. Unknown	0
16	5	1	1	8.38644	7.53783		005-01	1	1	Household	0. Never	1	6.4512			5.50096
17	5	1	1	8.38644	7.53783		005-02	1	0	Household	0. Never	1	8.39709			6.3259
18	5	1	1	8.38644	7.53783		005-03	0	1	Household	0. Never	0
19	5	1	1	8.38644	7.53783		005-04	0	0	Household	0. Never	0
20	6	0	0	7.05102	5.43716		006-01	0	0	Unknown	0. Never	0
21	6	0	0	7.05102	5.43716		006-02	0	0	Unknown	0. Never	0
22	7	0	0	7.87787	7.87787		007-01	0	1	Household	999. Unknown	1	6.59038
23	8	1	0	6.53954	5.78856		008-01	0	1	Household	0. Never	0
24	8	1	0	6.53954	5.78856		008-04	1	1	HCW	1. Always	0
25	8	1	0	6.53954	5.78856		008-07	0	1	HCW	1. Always	0			2020-04-06
26	8	1	0	6.53954	5.78856		008-08	0	1	HCW	999. Unknown	0
27	9	1	1	9.34004	7.97329		009-01	1	0	Household	999. Unknown	1	10.2342
28	13	1	1	8.35027	5.81258		013-01	1	0	Household	0. Never	1	5.05053
29	13	1	1	8.35027	5.81258		013-02	1	1	HCW	1. Always	0
30	13	1	1	8.35027	5.81258		013-03	1	1	HCW	1. Always	0
31	13	1	1	8.35027	5.81258		013-04	0	1	HCW	1. Always	0
32	13	1	1	8.35027	5.81258		013-07	0	1	HCW	1. Always	0
33	13	1	1	8.35027	5.81258		013-08	1	1	HCW	1. Always	0
34	14	0	1	5.43402	7.30994		014-01	1	0	Household	0. Never	0
35	14	0	1	5.43402	7.30994		014-02	0	0	Household	0. Never	0
36	14	0	1	5.43402	7.30994		014-05	0	1	HCW	1. Always	0
37	15	0	1	5.73486	6.03458		015-01	1	1	HCW	999. Unknown	1				4.51631
38	15	0	1	5.73486	6.03458		015-02	0	0	Household	999. Unknown	0
39	15	0	1	5.73486	6.03458		015-03	1	1	HCW	999. Unknown	0
40	15	0	1	5.73486	6.03458		015-04	0	1	HCW	999. Unknown	0
41	15	0	1	5.73486	6.03458		015-05	0	0	Household	999. Unknown	0
42	15	0	1	5.73486	6.03458		015-06	0	1	HCW	999. Unknown	0
43	15	0	1	5.73486	6.03458		015-07	0	0	HCW	999. Unknown	0
44	16	0	0	9.50421	4.75593		016-01	0	0	Household	999. Unknown	0
45	16	0	0	9.50421	4.75593		016-04	0	0	Household	999. Unknown	0
46	16	0	0	9.50421	4.75593		016-05	1	1	Household	999. Unknown	0
47	16	0	0	9.50421	4.75593		016-06	0	1	Household	999. Unknown	0
48	18	0	1	8.72779	5.17497		018-01	0	1	HCW	999. Unknown	0
49	19	0	1	10.8806	8.58593		019-01	0	1	Household	999. Unknown	0
50	19	0	1	10.8806	8.58593		019-02	0	1	Household	999. Unknown	0
51	21	1	0	5.46797	6.29929		021-01	0	1	Household	999. Unknown	0
52	23	0	1	8.22831	7.52124		023-01	1	1	Household	999. Unknown	0
53	24	0	1	10.8559	4.80488		024-01	1	1	Household	0. Never	0
54	24	0	1	10.8559	4.80488		024-03	1	1	HCW	0. Never	1	4.75433	4.75433		4.38511
55	25	0	1	10.8942	8.66		025-01	0	1	Household	999. Unknown	1	5.04698
56	26	0	1	5.02616			026-01	0	0	Household	0. Never	0
57	27	0	1	7.77452	6.13975		027-02	1	0	Household	999. Unknown	0
58	27	0	1	7.77452	6.13975		027-04	0	0	Household	999. Unknown	1	6.37413			5.09146
59	27	0	1	7.77452	6.13975		027-05	0	0	Household	999. Unknown	0
60	28	0	0	7.78025	5.89513		028-01	0	0	Household	999. Unknown	0
61	29	1	0	8.70254			029-02	0	0	Household	999. Unknown	0
62	31	1	1	7.0045			031-01	1	0	Household	999. Unknown	0
63	31	1	1	7.0045			031-02	1	0	Household	1. Always	1	6.42938
64	34	0	1	10.0372	6.35507		034-01	0	0	Household	0. Never	0
65	35	0	0	9.21919	5.82751		035-01	0	1	Household	999. Unknown	1	6.81927
66	35	0	0	9.21919	5.82751		035-03	0	0	HCW	1. Always	1	7.38432		2020-04-06
67	37	0	1	8.88604	7.55703		037-01	0	0	Household	0. Never	0
68	37	0	1	8.88604	7.55703		037-02	0	0	Household	0. Never	0
69	37	0	1	8.88604	7.55703		037-03	0	0	Household	0. Never	0
70	40	0	0	9.48096	7.98483		040-01	0	0	Household	999. Unknown	1	7.58177
71	40	0	0	9.48096	7.98483		040-02	0	0	Household	999. Unknown	0
72	42	1	0	11.0956	6.22961		042-01	0	1	Household	999. Unknown	1	11.0295	8.6756	2020-04-06
73	42	1	0	11.0956	6.22961		042-02	0	0	Household	999. Unknown	0
74	43	0	1	8.51832	6.25957		043-01	0	0	Household	0. Never	0
75	43	0	1	8.51832	6.25957		043-02	0	1	HCW	1. Always	0
76	43	0	1	8.51832	6.25957		043-03	0	1	HCW	1. Always	0
77	44	1	1	9.42449	7.65574		044-01	1	0	Household	0. Never	1		10.2994	2020-04-08	9.9333
78	45	0	0	11.5084	7.65734		045-01	0	1	Household	999. Unknown	1	9.56004			6.68688
79	46	1	0	8.61516	8.61516		046-01	1	1	Household	999. Unknown	1	9.77841
80	46	1	0	8.61516	8.61516		046-02	0	0	Household	999. Unknown	1	11.3874			5.87106
81	47	0	0	8.835			047-01	1	1	Household	999. Unknown	1	10.6165			7.78305
82	47	0	0	8.835			047-02	0	1	Household	999. Unknown	1				6.2723
83	47	0	0	8.835			047-03	1	1	HCW	999. Unknown	0
84	47	0	0	8.835			047-04	0	1	HCW	1. Always	0
85	47	0	0	8.835			047-06	0	0	HCW	1. Always	0
86	48	0	1	7.72534	7.13585		048-01	0	0	HCW	999. Unknown	0
87	48	0	1	7.72534	7.13585		048-02	0	0	HCW	999. Unknown	0
88	48	0	1	7.72534	7.13585		048-03	0	1	HCW	999. Unknown	1				5.9062
89	50	1	1	10.6402	8.13892		050-01	1	0	Household	999. Unknown	0
90	51	0	0	8.8671	7.123		051-01	0	1	Household	999. Unknown	0
91	52	0	1	10.5812	7.30873		052-01	0	0	Household	999. Unknown	1				4.0757
92	52	0	1	10.5812	7.30873		052-02	1	0	Household	999. Unknown	0
93	53	0	1	9.15631	8.08562		053-02	0	0	HCW	1. Always	0
94	53	0	1	9.15631	8.08562		053-05	0	0	HCW	1. Always	0
95	53	0	1	9.15631	8.08562		053-07	0	0	HCW	1. Always	0
96	53	0	1	9.15631	8.08562		053-09	0	1	HCW	1. Always	1	8.8093
97	54	1	0	10.3051	8.35047		054-01	0	1	Household	999. Unknown	0
98	54	1	0	10.3051	8.35047		054-02	0	1	Household	0. Never	0
99	54	1	0	10.3051	8.35047		054-03	1	1	HCW	1. Always	0
100	54	1	0	10.3051	8.35047		054-04	0	1	HCW	1. Always	0
101	55	0	1	9.9436	8.52884		055-01	0	1	Household	999. Unknown	1	4.08939			4.8079
102	55	0	1	9.9436	8.52884		055-02	0	0	Household	999. Unknown	1	7.12178
103	56	1	1	9.79415	5.90873		056-02	0	0	Household	0. Never	1	8.0814			5.03532
104	56	1	1	9.79415	5.90873		056-03	0	1	Household	999. Unknown	0
105	56	1	1	9.79415	5.90873		056-04	1	1	HCW	999. Unknown	0
106	56	1	1	9.79415	5.90873		056-05	1	1	HCW	999. Unknown	0
107	56	1	1	9.79415	5.90873		056-06	1	1	HCW	999. Unknown	0
108	56	1	1	9.79415	5.90873		056-07	0	1	HCW	1. Always	0
109	56	1	1	9.79415	5.90873		056-08	0	1	HCW	999. Unknown	0
110	56	1	1	9.79415	5.90873		056-09	0	1	HCW	1. Always	0
111	57	1	1	10.0533	8.85833		057-01	0	1	Household	999. Unknown	0
112	57	1	1	10.0533	8.85833		057-02	0	1	Household	0. Never	0			2020-04-01
113	58	1	1	9.32997	8.3213		058-01	0	1	Household	999. Unknown	0
114	58	1	1	9.32997	8.3213		058-02	0	1	HCW	999. Unknown	1	6.64728
115	59	0	1	10.7268	10.6912		059-01	0	0	Household	999. Unknown	0
116	60	0	1	8.835			060-01	0	0	Household	999. Unknown	0
117	61	0	1	8.10557	4.47334		061-01	0	0	Household	999. Unknown	0
118	61	0	1	8.10557	4.47334		061-03	0	0	Household	999. Unknown	0
119	63	0	0	8.15082	5.7407		063-01	0	0	Household	999. Unknown	1	7.97899
120	63	0	0	8.15082	5.7407		063-02	1	1	Household	999. Unknown	1	10.9119			6.8845
121	65	1	1	9.03013	7.50376		065-01	1	0	Household	999. Unknown	1	4.20997
122	65	1	1	9.03013	7.50376		065-02	1	1	Household	999. Unknown	1	10.4249
123	67	0	1	9.97565	7.74267		067-02	0	1	HCW	1. Always	0
124	68	1	1	4.31514	4.46756		068-02	0	0	Household	999. Unknown	1	6.13925
125	70	0	0	9.71864	4.6578		070-01	0	1	Household	999. Unknown	0
126	71	0	1	7.9776	6.78029		071-01	1	1	NH	1. Always	0
127	71	0	1	7.9776	6.78029		071-02	0	1	NH	0. Never	0
128	71	0	1	7.9776	6.78029		071-03	0	1	NH	0. Never	0
129	71	0	1	7.9776	6.78029		071-05	0	1	NH	999. Unknown	0
130	71	0	1	7.9776	6.78029		071-06	1	1	NH	999. Unknown	0
131	71	0	1	7.9776	6.78029		071-07	0	1	NH	999. Unknown	0
132	71	0	1	7.9776	6.78029		071-08	1	1	NH	999. Unknown	0
133	71	0	1	7.9776	6.78029		071-10	1	1	NH	999. Unknown	0
134	71	0	1	7.9776	6.78029		071-11	0	1	NH	999. Unknown	1	6.73692
135	71	0	1	7.9776	6.78029		071-12	0	1	NH	999. Unknown	0
136	72	1	0	5.17868			072-01	0	1	Household	0. Never	0
137	72	1	0	5.17868			072-02	0	1	Household	0. Never	0
138	72	1	0	5.17868			072-03	1	1	Household	1. Always	0
139	73	1	1	5.17868			073-01	1	1	HCW	1. Always	0
140	74	0	0	11.4623	9.18316		074-01	1	1	HCW	1. Always	1	4.03218
141	75	0	1	5.07717			075-01	0	1	HCW	999. Unknown	0
142	80	0	1	5.76818	4.03208		080-02	0	1	HCW	999. Unknown	1	5.30049
143	81	0	1	8.48055	7.88157		081-02	0	1	HCW	1. Always	0
144	85	0	1	10.0294	7.02766		085-01	1	0	Household	999. Unknown	1	6.62808			7.22525
145	85	0	1	10.0294	7.02766		085-02	1	1	Household	999. Unknown	1	5.8082
146	87	0	1	6.44685	7.0966		087-01	1	1	Household	999. Unknown	0
147	87	0	1	6.44685	7.0966		087-02	0	0	Household	999. Unknown	0
148	87	0	1	6.44685	7.0966		087-03	0	1	Household	999. Unknown	0
149	91	0	1	10.106	6.37072		091-01	0	0	Household	1. Always	0
150	91	0	1	10.106	6.37072		091-02	0	1	HCW	1. Always	0
151	91	0	1	10.106	6.37072		091-03	0	1	HCW	999. Unknown	0
152	93	1	1	10.1118	5.42053		093-01	1	0	Household	999. Unknown	1	7.85954
153	93	1	1	10.1118	5.42053		093-02	1	1	Household	999. Unknown	0
154	93	1	1	10.1118	5.42053		093-03	1	0	Household	999. Unknown	0
155	94	0	0	9.18134	8.38514		094-01	0	0	HCW	999. Unknown	0
156	95	0	0	8.98552	6.49674		095-01	0	1	HCW	999. Unknown	0
157	95	0	0	8.98552	6.49674		095-03	0	1	Household	999. Unknown	0
158	95	0	0	8.98552	6.49674		095-07	1	1	HCW	999. Unknown	0
159	96	1	1	8.97681	5.79205		096-01	1	0	Household	1. Always	0
160	98	0	1	9.94022	5.96518		098-01	1	0	Household	1. Always	1	7.15708
161	100	0	1	9.21406	5.63823		100-01	0	0	Household	999. Unknown	0
162	107	0	1	8.31537	6.09591		107-01	0	0	Household	999. Unknown	0
163	117	0	0	9.76966	6.32804		117-01	1	0	Household	999. Unknown	0
164	117	0	0	9.76966	6.32804		117-02	1	1	Household	999. Unknown	0
165	117	0	0	9.76966	6.32804		117-03	0	0	Household	999. Unknown	0
166	117	0	0	9.76966	6.32804		117-04	0	0	Household	999. Unknown	0
167	121	0	1	8.1324	8.12686		121-01	1	1	HCW	1. Always	0
168	122	0	0	10.0017	9.72154		122-01	1	1	HCW	1. Always	1	6.52943
169	129	1	1	8.65794	7.66063		129-01	0	1	HCW	999. Unknown	0
170	129	1	1	8.65794	7.66063		129-02	0	0	HCW	999. Unknown	0
171	129	1	1	8.65794	7.66063		129-08	0	0	HCW	999. Unknown	0
172	129	1	1	8.65794	7.66063		129-09	1	1	HCW	999. Unknown	0
173	132	0	1	9.45506	7.93782		132-01	0	0	Household	999. Unknown	1	7.34618
174	139	0	0	9.60589	8.07839		139-01	0	1	Household	0. Never	1	5.79197
175	139	0	0	9.60589	8.07839		139-02	0	1	Household	0. Never	1	7.09396
176	140	1	1	9.27087	7.74332		140-01	0	1	Household	999. Unknown	0
177	142	1	0	8.90621	7.79436		142-01	1	1	Household	999. Unknown	0
178	144	1	1	9.62129	7.67104		144-01	0	1	Household	999. Unknown	1	5.92804			4.58005
179	144	1	1	9.62129	7.67104		144-02	1	0	Household	999. Unknown	0
180	144	1	1	9.62129	7.67104		144-03	0	0	Household	999. Unknown	0
181	149	0	0		8.83154		149-01	0	1	HCW	999. Unknown	1
182	152	1	1		7.03366		152-01	0	1	Household	999. Unknown	0
183	152	1	1		7.03366		152-02	0	0	Household	999. Unknown	0
184	154	1	1	10.324	8.78226		154-01	0	0	Household	0. Never	0
185	154	1	1	10.324	8.78226		154-02	0	0	Household	0. Never	0
186	154	1	1	10.324	8.78226		154-03	1	0	Household	0. Never	0
187	155	0	1	7.44468	7.71787		155-01	0	0	Household	0. Never	0
188	156	1	1	6.6384			156-01	0				1	6.1965
189	164	1	0	9.16346	8.06537		164-01	1	1	Household	0. Never	1	9.87013
190	164	1	0	9.16346	8.06537		164-02	1	0	Household	0. Never	1	7.99557
191	168	0	0	4.62543	4.87168		168-01	0	1	Household	0. Never	0
192	171	0	0	4.83351	5.14076		171-01	0	1	Household	0. Never	0
193	176	0	1	11.3282	8.34465		176-01	0	0	Household	1. Always	0
194	178	0	1	9.09032	7.62147		178-01	1	1	Household	1. Always	0
195	179	1	1	7.0045			179-01	0	1	HCW	1. Always	1
196	179	1	1	7.0045			179-04	1	0	HCW	1. Always	1	7.39515
197	179	1	1	7.0045			179-05	1	0	HCW	999. Unknown	0
198	181	0	1	8.29922	6.63519		181-01	1	1	Household	1. Always	0
199	181	0	1	8.29922	6.63519		181-02	1	1	Household	1. Always	0
200	182	0	1	5.68644	5.35398		182-01	1	1	Household	1. Always	0
201	183	1	1	9.80185	6.03297		183-01	1	0	Household	1. Always	0
202	186	0	1	9.13556	9.0899		186-01	0	0	Household	1. Always	0
203	186	0	1	9.13556	9.0899		186-02	0	0	Household	1. Always	0
204	191	0	0	8.28744	9.29772		191-01	0	1	Household	0. Never	0
205	192	0	0	10.8109	7.0503		192-01	0	1	Household	1. Always	0
206	192	0	0	10.8109	7.0503		192-03	0	0	Household	0. Never	0
207	192	0	0	10.8109	7.0503		192-04	0	1	HCW	1. Always	0
208	199	0	0	6.28084	8.78283		199-01	0	1	Household	1. Always	0
209	200	0	1		5.11154		200-01	0	0	Household	1. Always	0
210	200	0	1		5.11154		200-02	0	0	HCW	1. Always	1	11.0316
211	200	0	1		5.11154		200-03	0	0	HCW	1. Always	0
212	200	0	1		5.11154		200-04	0	0	HCW	1. Always	0
213	200	0	1		5.11154		200-05	0	1	HCW	1. Always	0
214	200	0	1		5.11154		200-06	0	1	HCW	1. Always	0
215	200	0	1		5.11154		200-07	0	0		1. Always	0
216	200	0	1		5.11154		200-08	0	1	HCW	1. Always	0
217	200	0	1		5.11154		200-09	0	0		1. Always	0
218	200	0	1		5.11154		200-11	0	1	HCW	1. Always	0
219	200	0	1		5.11154		200-12	0	1	HCW	1. Always	0
220	200	0	1		5.11154		200-13	1	0	HCW	1. Always	0
221	200	0	1		5.11154		200-14	0	1	HCW	1. Always	0
222	203	0	0	6.59772	4.92372		203-01	1	0	HCW	1. Always	0
223	203	0	0	6.59772	4.92372		203-03	0	1	HCW	1. Always	0
224	203	0	0	6.59772	4.92372		203-05	0	1	HCW	999. Unknown	0
225	203	0	0	6.59772	4.92372		203-06	0	1	HCW	999. Unknown	0
226	204	0	1	6.89093	5.64489		204-01	0	1	HCW	999. Unknown	1
227	204	0	1	6.89093	5.64489		204-05	0	0	HCW	999. Unknown	0
228	206	1	0	8.56277	7.62564		206-01	1	1	HCW	1. Always	1	8.05476
229	206	1	0	8.56277	7.62564		206-02	0	0	HCW	1. Always	1				7.3706
230	206	1	0	8.56277	7.62564		206-03	1	1	HCW	1. Always	0
231	207	0	1	9.04747	6.82636		207-01	0	0	Household	999. Unknown	1	4.00414		2020-04-08
232	208	0	0	7.8687	5.45202		208-01	0	1	Household	0. Never	0
233	208	0	0	7.8687	5.45202		208-02	0	1	HCW	1. Always	0
234	208	0	0	7.8687	5.45202		208-03	0	1	HCW	1. Always	0			2020-04-06
235	208	0	0	7.8687	5.45202		208-04	0	0	HCW	1. Always	0
236	209	0	1	7.81293	9.51874		209-01	0	1	Household	0. Never	0
237	210	1	1	10.9621	8.83958		210-01	0	1	Household	1. Always	0
238	210	1	1	10.9621	8.83958		210-02	0	0	Household	1. Always	0
239	210	1	1	10.9621	8.83958		210-03	0	0	Household	1. Always	0
240	211	0	0	8.42939	6.69183		211-01	1	1	Household	999. Unknown	1				5.174
241	213	1	1	5.19554	5.06769		213-01	1	0	Household	1. Always	0
242	215	0	1	6.62501	6.1226		215-03	0	0	HCW	1. Always	0
243	215	0	1	6.62501	6.1226		215-04	0	1	HCW	1. Always	0
244	216	0	1				216-01	0	0	Household	0. Never	0
245	216	0	1				216-02	1	1	Household	0. Never	0
246	216	0	1				216-03	1	0	Household	0. Never	0
247	218	0	1	8.835			218-01	0	0	Household	0. Never	0
248	220	1	1	11.0858	7.28132		220-01	1	0	Household	0. Never	1		8.835	2020-04-10	4.4418
249	220	1	1	11.0858	7.28132		220-02	0	1	Household	0. Never	0
250	221	1	1	9.51837	7.885		221-01	1	0	Household	0. Never	0
251	222	0	1	9.02434	6.57384		222-01	0	1	Household	0. Never	0
252	222	0	1	9.02434	6.57384		222-02	0	0	Household	0. Never	0
253	222	0	1	9.02434	6.57384		222-03	1	0	Household	0. Never	1				6.6384
254	223	0	0	6.2723	4.0757		223-01	1	0	Household	999. Unknown	0
255	223	0	0	6.2723	4.0757		223-02	1	1	Household	999. Unknown	0
256	227	0	1	6.26879	4.22691		227-01	1	0	Household	999. Unknown	1				4.8079
257	227	0	1	6.26879	4.22691		227-02	0	0	Household	999. Unknown	0
258	227	0	1	6.26879	4.22691		227-03	0	0	Household	999. Unknown	0
259	228	0	0				228-01	0	1	Household	999. Unknown	0
260	228	0	0				228-03	1	1	HCW	999. Unknown	0
261	228	0	0				228-04	1	1	HCW	999. Unknown	0
262	230	1	1	6.10671	6.13152		230-01	1	0	Household	0. Never	0
263	230	1	1	6.10671	6.13152		230-02	0	1	HCW	1. Always	1	9.59051
264	231	0	1	9.52559	5.73765		231-01	0	0	Household	999. Unknown	1				4.8079
265	231	0	1	9.52559	5.73765		231-02	1	0	Household	999. Unknown	1		7.7367	2020-04-11
266	231	0	1	9.52559	5.73765		231-03	1	1	Household	999. Unknown	1
267	231	0	1	9.52559	5.73765		231-04	0	0	Household	999. Unknown	0
268	231	0	1	9.52559	5.73765		231-05	0	1	HCW	999. Unknown	0
269	231	0	1	9.52559	5.73765		231-08	0	0	HCW	999. Unknown	0
270	231	0	1	9.52559	5.73765		231-09	0	0	HCW	999. Unknown	1	5.174
271	233	0	1	9.38953	7.36425		233-01	0	0	Household	999. Unknown	0
272	242	0	0	7.7367	8.1028		242-01	0	1	Household	0. Never	0
273	244	1	1	7.23013	4.21284		244-01	1	0	Household	1. Always	1		4.4418	2020-04-07	4.4418
274	244	1	1	7.23013	4.21284		244-02	0	1	HCW	1. Always	0
275	253	0	1	10.0835	7.3604		253-01	0	1	HCW	1. Always	0
276	253	0	1	10.0835	7.3604		253-02	0	1	HCW	1. Always	0
277	254	0	0	8.39842	6.63179		254-01	0	1	HCW	999. Unknown	0
278	256	1	1	5.36107	4.70658		256-01	0	0	Household	0. Never	0
279	265	1	1	6.5644	5.24052		265-01	0	1	HCW	1. Always	0
280	265	1	1	6.5644	5.24052		265-02	1	1	Household	0. Never	0
281	265	1	1	6.5644	5.24052		265-03	1	0	Household	0. Never	0
282	266	0	1	6.94673	5.29905		266-01	0	1	HCW	999. Unknown	0
283	266	0	1	6.94673	5.29905		266-03	0	1	HCW	1. Always	0
284	266	0	1	6.94673	5.29905		266-06	0	1	HCW	1. Always	1	4.0757
285	266	0	1	6.94673	5.29905		266-07	0	1	HCW	999. Unknown	0
286	266	0	1	6.94673	5.29905		266-08	1	1	HCW	1. Always	0
287	266	0	1	6.94673	5.29905		266-09	0	1	HCW	1. Always	0
288	266	0	1	6.94673	5.29905		266-11	0	0	Household	0. Never	0
289	266	0	1	6.94673	5.29905		266-13	0	1	HCW	1. Always	1		11.0316	2020-04-10
290	273	0	1	6.10083	4.11481		273-01	0	1	Household		0
291	273	0	1	6.10083	4.11481		273-02	0	0	Household	999. Unknown	0
292	275	0	0	8.88543	7.95515		275-01	0	1	Household	1. Always	0
293	275	0	0	8.88543	7.95515		275-02	0	0	Household	1. Always	1	8.3724	7.93576		4.3022
294	275	0	0	8.88543	7.95515		275-03	0	1	Household	1. Always	1		9.9333	2020-04-08	4.4418
295	276	1	0	10.0873	6.75928		276-01	0	1	Household	1. Always	0
296	277	0	0	7.53966			277-01	0	1	Household	0. Never	0			2020-04-08
297	277	0	0	7.53966			277-02	1	0	Household	0. Never	0
298	277	0	0	7.53966			277-03	1	1	Household	0. Never	0
299	278	0	1	7.33996	9.73036		278-01	0	0	HCW	1. Always	0
300	280	0	1	8.33476	6.24084		280-01	1	0	Household	0. Never	0
301	280	0	1	8.33476	6.24084		280-02	1	1	Household	0. Never	1
302	280	0	1	8.33476	6.24084		280-03	1	0	Household	0. Never	0
303	281	0	1	9.85109	9.23555		281-01	0	0	Household	1. Always	0
304	282	0	1	6.4146	4.43962		282-01	0	0	Household	0. Never	0
305	288	0	1		8.4689		288-01	1	0	Household	999. Unknown	1	4.00523	6.65232	2020-04-08	6.84315
306	291	0	1	4.92807	5.02241		291-01	0	0	HCW	1. Always	0
307	296	0	1	9.84871	6.81952		296-01	0	0	Household	999. Unknown	1	9.5672
308	299	1	0	6.41882	5.62654		299-01	1	1	Household	0. Never	0
309	299	1	0	6.41882	5.62654		299-02	0	1	HCW	1. Always	0
310	303	1	1	7.02347	6.65809		303-01	1	1	HCW	1. Always	0
311	303	1	1	7.02347	6.65809		303-02	1	1	HCW	1. Always	0
312	304	0	1	6.30652	4.94519		304-01	1	0	HCW	0. Never	0
313	304	0	1	6.30652	4.94519		304-02	1	1	HCW	1. Always	0
314	305	1	1	7.0045	7.3706		305-01	0	1	Household	0. Never	0
315	305	1	1	7.0045	7.3706		305-02	0	1	Household	0. Never	0
316	306	1	0	10.2994	9.9333		306-01	1	1	Household	999. Unknown	1	10.2994
317	306	1	0	10.2994	9.9333		306-02	0	0	Household	999. Unknown	1		10.666	2020-04-09
318	307	1	1	10.2994			307-01	1	0	HCW	1. Always	0
319	312	0	0	7.90085	7.20955		312-01	0	1	Household	0. Never	0
320	312	0	0	7.90085	7.20955		312-02	0	0	HCW	1. Always	0
321	314	0	0	8.99339	8.40501		314-01	0	0	Household	1. Always	0
322	314	0	0	8.99339	8.40501		314-02	1	0	HCW	1. Always	0
323	314	0	0	8.99339	8.40501		314-03	0	0	HCW	1. Always	0
324	314	0	0	8.99339	8.40501		314-04	1	1	HCW	1. Always	0
325	314	0	0	8.99339	8.40501		314-05	1	1	HCW	1. Always	0
326	315	1	1	5.92686	5.03127		315-01	0	1	Household	1. Always	0
327	315	1	1	5.92686	5.03127		315-02	1	0	Household	1. Always	0
328	317	0	0	7.62705	5.46365		317-01	0	1	HCW	1. Always	0
329	322	1	1	5.33241			322-01	1	0	Household	0. Never	0
330	322	1	1	5.33241			322-02	0	0	Household	0. Never	0
331	327	0	1	9.18556	7.54186		327-01	0	1	Household	999. Unknown	0
332	327	0	1	9.18556	7.54186		327-03	0	0	HCW	1. Always	0
333	327	0	1	9.18556	7.54186		327-04	0	1	HCW	1. Always	0
334	327	0	1	9.18556	7.54186		327-07	0	0	HCW	1. Always	0
335	328	0	1	4.29566	5.13804		328-01	0	1	Household	999. Unknown	0
336	328	0	1	4.29566	5.13804		328-02	0	1	Unknown	999. Unknown	0
337	367	0	1	7.14199	5.66813		367-01	0	1	Household	0. Never	0
338	368	1	1	5.16728	4.73033		368-01	1	0	Household	999. Unknown	1	4.0757
339	368	1	1	5.16728	4.73033		368-02	0	1	Household	999. Unknown	0
340	370	0	0	9.68342	9.10514		370-01	1	1	Household	1. Always	1	4.8079	8.1028	2020-04-11	4.4418
341	373	1	1	9.03214	8.88517	5.15396	373-02	0	1	Household	0. Never	0
342	373	1	1	9.03214	8.88517	5.15396	373-03	0	0	Household	0. Never	0
343	374	0	1	7.5027	6.08932		374-01	0	0	Household	999. Unknown	0
344	376	0	1		10.0024	5.5401	376-01	0	0	Household	0. Never	0
345	384	1	1	10.2994	5.9062	5.174	384-01	0	0	Household	1. Always	0
346	385	0	1	7.62431	6.96361		385-01	0	0	Household	1. Always	0
347	385	0	1	7.62431	6.96361		385-03	0	1	HCW	999. Unknown	0
348	387	0	1				387-01	1	0	Household	1. Always	1				4.4418
349	393	1	1	9.75388	8.02052		393-01	1	0	Unknown	999. Unknown	1	6.35596			4.61784
350	394	0	0	6.96684	4.10364	4.02076	394-01	0	1	Household	1. Always	1
351	396	1	1	6.53218	5.36092		396-01	0	0	Household	0. Never	0
352	396	1	1	6.53218	5.36092		396-02	1	0	Household	1. Always	0
353	400	0	0	5.83918	7.09984		400-01	1	1	Household	1. Always	0
354	407	1	0	6.22359	8.26658		407-01	1	1	Household	0. Never	0
355	407	1	0	6.22359	8.26658		407-02	0	0	Household	0. Never	0
356	409	0	0	5.10974	4.09019		409-01	0	1	HCW	1. Always	0
357	409	0	0	5.10974	4.09019		409-02	0	0	HCW	1. Always	0
358	409	0	0	5.10974	4.09019		409-04	0	1	HCW	1. Always	1	5.9062
359	409	0	0	5.10974	4.09019		409-05	1	1	HCW	1. Always	0
360	409	0	0	5.10974	4.09019		409-07	0	1	HCW	999. Unknown	0
361	409	0	0	5.10974	4.09019		409-09	0	1	HCW	1. Always	0
362	409	0	0	5.10974	4.09019		409-13	0	0	HCW	1. Always	0
363	409	0	0	5.10974	4.09019		409-14	0	1	HCW	1. Always	0
364	414	0	1	8.91089	7.61671	5.15311	414-01	1	0	Household	1. Always	1	4.4418	6.2723	2020-04-14	4.4418
365	414	0	1	8.91089	7.61671	5.15311	414-02	1	1	Household	1. Always	1	5.174	9.5672	2020-04-14	7.3706
366	414	0	1	8.91089	7.61671	5.15311	414-03	0	1	HCW	0. Never	1	8.63047	7.35656	2020-04-11
367	414	0	1	8.91089	7.61671	5.15311	414-04	0	1	HCW	999. Unknown	0
368	415	0	1	8.96278	6.85789	5.31998	415-01	0	0	Household	0. Never	0
369	434	0	1	9.17055	8.17302		434-01	1	1	Household	999. Unknown	0
370	437	0	0	7.31892	5.13868		437-01	1	0	HCW	1. Always	0
371	437	0	0	7.31892	5.13868		437-02	0	0	HCW	1. Always	0
372	437	0	0	7.31892	5.13868		437-03	0	1	Household	999. Unknown	1	4.8079
373	440	1	0	9.07161	7.13535		440-01	1	1	Household	0. Never	1				5.174
374	440	1	0	9.07161	7.13535		440-02	0	1	Household	0. Never	1				4.8079
375	440	1	0	9.07161	7.13535		440-03	0	1	HCW	1. Always	0
376	440	1	0	9.07161	7.13535		440-05	0	0	HCW	1. Always	0
377	442	1	1	9.9333	8.1225	4.8079	442-01	0	0	Household	999. Unknown	0
378	450	0	1	7.99313	6.80628	5.69047	450-01	1	0	Household	1. Always	0
379	452	0	0	7.0045			452-01	0	1	Household	1. Always	0
380	453	0	0	9.5969	8.42678		453-01	0	1	Household	0. Never	0
381	456	0	0			4.4418	456-01	0	0	Household	1. Always	1		10.2994	2020-04-14	9.2011
382	456	0	0			4.4418	456-02	1	0	Household	1. Always	1		10.6655	2020-04-14	7.3706
383	456	0	0			4.4418	456-03	1	1	Household	0. Never	1	8.72255	9.5848	2020-04-14	6.13546
384	456	0	0			4.4418	456-05	0	1	HCW	1. Always	0
385	456	0	0			4.4418	456-06	1	1	HCW	1. Always	0
386	456	0	0			4.4418	456-08	1	1	HCW	1. Always	1			2020-04-18
387	456	0	0			4.4418	456-09	0	1	HCW	1. Always	0
388	456	0	0			4.4418	456-10	1	1	HCW	1. Always	0
389	456	0	0			4.4418	456-11	0	1	HCW	1. Always	0
390	456	0	0			4.4418	456-12	0	0	HCW	1. Always	0
391	456	0	0			4.4418	456-13	1	1	HCW	1. Always	0
392	456	0	0			4.4418	456-14	0	1	HCW	1. Always	0
393	456	0	0			4.4418	456-15	1	0	HCW	1. Always	0
394	456	0	0			4.4418	456-16	0	1	HCW	1. Always	1	4.0757
395	456	0	0			4.4418	456-17	0	1	HCW	1. Always	0
396	456	0	0			4.4418	456-18	1	1	HCW	1. Always	0
397	456	0	0			4.4418	456-19	0	1	HCW	1. Always	0
398	459	1	1		6.2723	5.5401	459-01	1	1	Household	0. Never	1	6.58178			6.55439
399	462	0	1	9.82184	8.25163	6.6384	462-01	0	1	HCW	1. Always	0
400	462	0	1	9.82184	8.25163	6.6384	462-02	0	1	HCW	1. Always	0
401	463	0	0	8.79096	4.12154	4.8079	463-01	0	0	Household	0. Never	1	7.3706
402	463	0	0	8.79096	4.12154	4.8079	463-02	0	0	Household	0. Never	1	7.3706
403	465	0	0	10.3164	6.58575	4.8079	465-01	0	0	Household	1. Always	1	4.38007
404	466	0	1	4.94823			466-01	1	1	Household	1. Always	0
405	466	0	1	4.94823			466-02	0	0	Household	1. Always	0
406	466	0	1	4.94823			466-03	1	0	Household	0. Never	0
407	467	1	1	8.89447	8.69588	5.9062	467-01	1	0	Household	0. Never	1		8.4689	2020-04-18	8.835
408	467	1	1	8.89447	8.69588	5.9062	467-02	0	0	Household	1. Always	0
409	469	0	1	5.174			469-01	0	0	Household	1. Always	0
410	474	0	0	7.96031	5.77878	4.5708	474-01	1	0	Household	1. Always	0
411	474	0	0	7.96031	5.77878	4.5708	474-02	1	1	Household	0. Never	0
412	474	0	0	7.96031	5.77878	4.5708	474-03	0	1	Household	0. Never	0
413	475	0	1	7.0045	5.9062	5.9062	475-01	0	0	Household	1. Always	0
414	477	0	1	7.7367	6.6384		477-01	0	1	Household	1. Always	1	7.18459			4.01589
415	479	1	1	8.75759	7.07861	5.5401	479-01	0	0	Household	0. Never	0
416	479	1	1	8.75759	7.07861	5.5401	479-02	0	0	Household	1. Always	0
417	486	0	0	6.89707	6.51394		486-01	0	0	HCW	1. Always	0
418	488	1	1	5.692	8.72333		488-01	0	0	Household	0. Never	0			2020-04-13
419	489	1	0	8.00778	5.5401	7.97352	489-01	1	1	Household	1. Always	1	6.2723
420	489	1	0	8.00778	5.5401	7.97352	489-02	0	1	Household	1. Always	0
421	490	0	1	8.1028	6.2723		490-01	0	0	Household	0. Never	0
422	490	0	1	8.1028	6.2723		490-02	0	1	Household	0. Never	0
423	491	1	1				491-01	1	0	Household	1. Always	0
424	497	0	1	10.025	7.99952	7.46314	497-01	1	0	Household	0. Never	0
425	497	0	1	10.025	7.99952	7.46314	497-02	1	1	Household	0. Never	1	4.8079
426	497	0	1	10.025	7.99952	7.46314	497-03	0	0	Household	0. Never	0
427	498	0	1	8.81507	7.02935	6.59688	498-02	0	1	Household	1. Always	0
428	498	0	1	8.81507	7.02935	6.59688	498-03	0	1	Household	1. Always	0
429	498	0	1	8.81507	7.02935	6.59688	498-04	1	0	Household	1. Always	0
430	498	0	1	8.81507	7.02935	6.59688	498-05	0	0	HCW	1. Always	1				8.4689
431	500	0	1	8.835			500-01	0	1	Household	0. Never	0			2020-04-15
432	506	0	1	6.35478		4.2176	506-01	0	0	Household	1. Always	0
433	509	0	1	6.73901	5.38273	5.24678	509-01	0	0	Household	0. Never	0
434	510	0	1	6.97079	6.84781		510-01	0	0	Household	1. Always	0
435	510	0	1	6.97079	6.84781		510-02	0	1	HCW	999. Unknown	0
436	510	0	1	6.97079	6.84781		510-03	0	1	HCW	1. Always	0
437	510	0	1	6.97079	6.84781		510-04	0	0	HCW	999. Unknown	0
438	514	0	1				514-01	0	0	Household	1. Always	0
439	522	0	1	6.23084	6.02073		522-01	0	0	Household	1. Always	1	11.3977
440	523	0	1	9.88727	8.45762	6.2723	523-01	0	1	Household	1. Always	1		8.1028	2020-04-15	4.0757
441	526	0	1	9.5672			526-01	0	1	HCW	1. Always	0
442	526	0	1	9.5672			526-02	1	1	HCW	1. Always	0			2020-04-14
443	526	0	1	9.5672			526-03	0	0	Household	0. Never	0
444	528	0	1	8.48921	7.77981	6.51705	528-01	0	1	Household	0. Never	0
445	534	0	1	6.3969			534-01	1	1	Household	1. Always	1	5.174
446	534	0	1	6.3969			534-02	0	1	Household	1. Always	1	5.5401
447	534	0	1	6.3969			534-03	0	1	Household	1. Always	1	5.174
448	536	1	1	6.67932	8.04752	5.19666	536-01	0	1	Household	1. Always	0
449	539	1	1	6.52142		5.73771	539-01	0	1	Household	1. Always	0
450	541	0	0	9.13037	6.86133	5.36677	541-01	0	1	Household	1. Always	0
451	542	0	0	8.4689	6.6384	4.4418	542-01	0	0	Household	1. Always	0
452	543	0	1	5.48016	10.5338	5.07717	543-01	1	0	Household	0. Never	0
453	543	0	1	5.48016	10.5338	5.07717	543-02	1	1	Household	0. Never	0
454	543	0	1	5.48016	10.5338	5.07717	543-03	0	1	Household	0. Never	0
455	543	0	1	5.48016	10.5338	5.07717	543-04	0	1	Household	0. Never	0
456	543	0	1	5.48016	10.5338	5.07717	543-05	0	1	HCW	1. Always	0
457	543	0	1	5.48016	10.5338	5.07717	543-06	1	1	HCW	1. Always	0
458	545	0	1	9.8685	8.77066	6.15684	545-01	0	1	HCW	1. Always	0
459	545	0	1	9.8685	8.77066	6.15684	545-02	0	1	HCW	1. Always	0
460	546	1	1	6.69007	5.26056		546-01	1	1	HCW	1. Always	0
461	546	1	1	6.69007	5.26056		546-02	0	1	HCW	1. Always	0
462	551	0	1	10.1438	7.74561	5.6092	551-01	0	0	Household	0. Never	0
463	552	1	1	6.42406	6.11054		552-01	1	0	Household	1. Always	0
464	552	1	1	6.42406	6.11054		552-02	0	0	Household	0. Never	0
465	552	1	1	6.42406	6.11054		552-03	0	1	Household	0. Never	1	7.0045
466	555	0	1		4.8079	4.0757	555-01	1	1	HCW	1. Always	1	7.0045
467	555	0	1		4.8079	4.0757	555-02	0	0	HCW	1. Always	0			2020-04-12
468	555	0	1		4.8079	4.0757	555-03	0	1	HCW	1. Always	0
469	555	0	1		4.8079	4.0757	555-04	1	1	HCW	1. Always	0
470	555	0	1		4.8079	4.0757	555-05	0	1	HCW	1. Always	0
471	555	0	1		4.8079	4.0757	555-06	0	1	HCW	1. Always	0
472	555	0	1		4.8079	4.0757	555-07	1	1	HCW	1. Always	0
473	555	0	1		4.8079	4.0757	555-08	0	1	HCW	1. Always	0
474	555	0	1		4.8079	4.0757	555-09	1	1	HCW	1. Always	1
475	555	0	1		4.8079	4.0757	555-10	0	1	HCW	1. Always	0
476	560	1	0	9.31332	7.28481	6.7966	560-01	0	1	HCW	1. Always	0
477	560	1	0	9.31332	7.28481	6.7966	560-02	0	1	HCW	1. Always	0
478	561	0	1	10.0846	6.88969		561-01	0	0	Household	1. Always	0
479	562	0	1				562-01	0	0	Household	1. Always	0
480	562	0	1				562-02	1	1	Household	1. Always	0
481	563	0	1	9.44787		6.29469	563-01	0	0	Household	0. Never	0
482	563	0	1	9.44787		6.29469	563-02	0	0	Household	0. Never	0
483	570	0	1	5.74281	4.65061	4.15251	570-01	0	0	Household	0. Never	0
484	577	0	1	8.39964	5.93352		577-01	1	1	Household	0. Never	0
485	584	1	0	5.67063	5.63029	4.91521	584-01	1	1	Household	999. Unknown	0
486	584	1	0	5.67063	5.63029	4.91521	584-02	0	0	Household	999. Unknown	1	5.9062	11.3977	2020-04-14
487	584	1	0	5.67063	5.63029	4.91521	584-03	0	1	Household	999. Unknown	0			2020-04-14
488	584	1	0	5.67063	5.63029	4.91521	584-05	0	0	HCW	1. Always	0
489	587	0	1	8.22469	6.11984	4.85694	587-01	1	0	Household	999. Unknown	0			2020-04-18
490	590	0	1	9.77702	7.21712		590-01	1	1	HCW	1. Always	1	9.2011		2020-04-17	4.0757
491	590	0	1	9.77702	7.21712		590-02	1	1	HCW	1. Always	1				8.835
492	596	0	0	7.3942	5.94291	4.95738	596-01	0	1	HCW	1. Always	0
493	597	0	0	8.835			597-01	0	0	Household	0. Never	1	7.3706
494	601	0	0	5.70373		4.00277	601-01	0	0	HCW	1. Always	0
495	602	0	1	6.28771	6.58944	4.0757	602-01	0	0	Household	999. Unknown	0
496	609	0	1	10.2228	9.2571	5.43872	609-01	0	0	Household	1. Always	0
497	609	0	1	10.2228	9.2571	5.43872	609-02	0	1	HCW	1. Always	0
498	612	0	1	7.53342	6.55819	5.55424	612-01	0	0	Household	1. Always	1				8.4689
499	613	0	1	8.89251	7.8979	4.6047	613-01	0	0	Household	1. Always	0
500	616	1	0				616-01	0	1	Household	0. Never	0
501	617	0	1	7.15395	4.92136		617-01	0	1	HCW	0. Never	0
502	617	0	1	7.15395	4.92136		617-03	1	0	Household	0. Never	0
503	623	0	1	8.44786	6.6269		623-01	1	1	Household	0. Never	0
504	623	0	1	8.44786	6.6269		623-02	1	0	Household	0. Never	0
505	623	0	1	8.44786	6.6269		623-03	1	1	Household	0. Never	0
506	623	0	1	8.44786	6.6269		623-04	0	1	Household	0. Never	0
507	623	0	1	8.44786	6.6269		623-05	1	1	Household	0. Never	0
508	628	0	1	6.2359			628-01	0	1	Household	1. Always	0
509	628	0	1	6.2359			628-02	0	0	Household	1. Always	1
510	630	0	1	4.2551	5.57272		630-01	0	0	HCW	0. Never	0
511	631	0	1	4.95028	5.17251	4.32864	631-01	1	0	Household	1. Always	1	7.3706			4.4418
512	637	1	1	7.72938	5.93061		637-01	1	0	Household	0. Never	1
513	637	1	1	7.72938	5.93061		637-02	0	1	Household	0. Never	0
514	637	1	1	7.72938	5.93061		637-03	0	1	Household	0. Never	0
515	645	0	0				645-01	0	1	HCW	1. Always	0
516	645	0	0				645-02	1	1	HCW	1. Always	0
517	645	0	0				645-03	0	1	HCW	1. Always	0
518	645	0	0				645-04	0	1	HCW	1. Always	0
519	645	0	0				645-05	0	1	HCW	1. Always	0
520	645	0	0				645-06	1	1	HCW	0. Never	0
521	649	0	1			5.5401	649-01	1	0	HCW	1. Always	0
522	650	1	1	7.68061	6.64472	5.11093	650-01	1	0	Household	1. Always	0
523	650	1	1	7.68061	6.64472	5.11093	650-02	0	0	Household	0. Never	0
524	650	1	1	7.68061	6.64472	5.11093	650-03	0	0	Household	0. Never	0
525	651	1	1	4.46915	5.90397		651-01	1	0	Household	1. Always	0
526	651	1	1	4.46915	5.90397		651-02	0	1	Household	1. Always	0
527	651	1	1	4.46915	5.90397		651-03	0	0	Household	0. Never	0
528	662	0	1	7.77853	9.622	6.29265	662-01	0	0	Household	1. Always	1	8.835
529	668	0	1	5.44325		4.43157	668-01	1	0	Household	1. Always	0
530	668	0	1	5.44325		4.43157	668-02	0	1	Household	1. Always	0
531	668	0	1	5.44325		4.43157	668-03	0	0	Household	0. Never	0
532	668	0	1	5.44325		4.43157	668-04	0	1	Household	0. Never	0
533	669	0	1	5.32683	5.174	4.21179	669-01	0	1	HCW	1. Always	0
534	669	0	1	5.32683	5.174	4.21179	669-02	0	1	HCW	1. Always	0
535	669	0	1	5.32683	5.174	4.21179	669-03	0	1	Household	1. Always	1	7.7367
536	669	0	1	5.32683	5.174	4.21179	669-04	0	1	HCW	0. Never	0
537	674	0	1	11.3977		4.0757	674-01	0	0	Household	999. Unknown	1		7.0045	2020-04-24
538	676	0	1	6.0631		4.84406	676-01	1	1	NH	1. Always	0
539	676	0	1	6.0631		4.84406	676-02	1	1	NH	1. Always	1	5.174
540	676	0	1	6.0631		4.84406	676-03	0	1	NH	1. Always	0
541	676	0	1	6.0631		4.84406	676-05	0	0	NH	1. Always	0
542	676	0	1	6.0631		4.84406	676-06	0	1	NH	1. Always	1	5.9062
543	676	0	1	6.0631		4.84406	676-07	0	1	NH	1. Always	0
544	676	0	1	6.0631		4.84406	676-08	0	1	NH	1. Always	0
545	686	0	0	6.8651	4.8079	5.30423	686-01	1	0	Household	1. Always	0
546	686	0	0	6.8651	4.8079	5.30423	686-02	1	1	Household	1. Always	0
547	686	0	0	6.8651	4.8079	5.30423	686-03	0	1	NH	1. Always	0
548	693	0	0	7.9104	6.51722		693-01	1	1	Household	1. Always	0
549	697	0	1	10.2575	6.2008		697-01	0	0	Household	1. Always	1	7.3706	9.5672	2020-04-20
550	703	0	1	7.47487	6.65756	4.8614	703-01	0	0	Household	0. Never	0
551	704	1	1	4.8079			704-01	1	0	Household	1. Always	1
552	707	1	1				707-01	0	1	Household	1. Always	0			2020-04-21
553	716	0	1	5.9062	7.3706		716-02	0	1	Household	0. Never	1	7.3706
554	717	0	0	4.15611	4.21302		717-01	0	1	Household	0. Never	0
555	717	0	0	4.15611	4.21302		717-02	1	0	Household	999. Unknown	0
556	718	0	1	6.4358	4.11338		718-01	0	0	Household	1. Always	1	5.5401
557	721	0	1	4.2548			721-01	1	1	Household	1. Always	0
558	721	0	1	4.2548			721-02	0	1	Household	1. Always	0
559	728	1	1	7.3706			728-01	1	0	Household	1. Always	0
560	731	0	1	7.91311	5.917		731-01	0	1	HCW	0. Never	0
561	740	0	1	9.00803	7.99081		740-01	1	1	Household	1. Always	0
562	742	0	1	6.4998	6.86829		742-01	0	0	Household	0. Never	0
563	742	0	1	6.4998	6.86829		742-02	1	1	HCW	1. Always	0
564	743	0	1	5.50693	5.13886		743-01	0	1	HCW	1. Always	0
565	744	1	1	6.25801	7.59458		744-01	0	1	Household	0. Never	0
566	746	0	1	6.2723			746-01	0	0	Household	0. Never	0			2020-04-27
567	758	0	1	7.3706			758-01	0	0	Household	0. Never	0
568	763	0	1	4.0757			763-01	1	0	Household	1. Always	0
569	766	0	1	7.0045			766-02	1	0	Household	1. Always	0
570	766	0	1	7.0045			766-03	0	1	Household	1. Always	0
571	11	0	1	8.53992	7.34619		011-01	1	0	Household	999. Unknown	0
572	12	1	1	7.9895	5.49905		012-04	1	0	HCW	1. Always	0
573	17	0	1	6.89625	8.15327		017-01	1	0	Household	999. Unknown	0
574	29	1	0	8.70254			029-01	0	1	Unknown		0
575	32	1	1	8.37412	5.30634		032-01	0	0	Unknown	999. Unknown	0
576	36	0	1	11.1718	9.50087		036-01	0	1			0
577	38	0	1	9.33987	9.08635		038-01	0	1	HCW	999. Unknown	0
578	39	0	1	9.60193	8.18865		039-01	0	0	Household	999. Unknown	0
579	56	1	1	9.79415	5.90873		056-01	1	0	Household		0
580	67	0	1	9.97565	7.74267		067-01	0	0	Household		0
581	80	0	1	5.76818	4.03208		080-01	0	1	Household		0
582	81	0	1	8.48055	7.88157		081-01	0	1	Household		0
583	89	0	1	10.1186	8.71517		089-01	0	1	Unknown		0
584	150	0	1	7.7367			150-01	0	0	Household		0
585	180	0	1	11.3142	8.9899		180-01	0	0	Household		0
586	229	0	0	6.91188	6.0214		229-01	0	0	Household	999. Unknown	0
587	373	1	1	9.03214	8.88517	5.15396	373-01	1	0	Household	999. Unknown	0
588	451	0	0	6.72555			451-01	0	1	HCW	1. Always	0
589	472	1	1	4.82592			472-01	0	1	HCW	999. Unknown	0
590	498	0	1	8.81507	7.02935	6.59688	498-01	0	0	Household	999. Unknown	0
591	716	0	1	5.9062	7.3706		716-01	0	0	Household	999. Unknown	0
592	23	0	1	8.22831	7.52124		023-02	1	0	Household	999. Unknown	0
593	24	0	1	10.8559	4.80488		024-02	0	0	Household	999. Unknown	0
594	51	0	0	8.8671	7.123		051-02	0	1	HCW	999. Unknown	0
595	60	0	1	8.835			060-02	1	1	Unknown		0
596	75	0	1	5.07717			075-02	0	0	HCW	999. Unknown	0
597	89	0	1	10.1186	8.71517		089-02	0	1	Unknown		0
598	95	0	0	8.98552	6.49674		095-02	0				0
599	96	1	1	8.97681	5.79205		096-02	0	1	Unknown		0
600	98	0	1	9.94022	5.96518		098-02	0				0
601	192	0	0	10.8109	7.0503		192-02	1	0	Household	1. Always	0
602	221	1	1	9.51837	7.885		221-02	1	1	HCW	0. Never	0
603	266	0	1	6.94673	5.29905		266-02	0				0
604	385	0	1	7.62431	6.96361		385-02	0				0
605	434	0	1	9.17055	8.17302		434-02	1	0	Household	999. Unknown	0
606	451	0	0	6.72555			451-02	0	0	HCW	1. Always	0
607	459	1	1		6.2723	5.5401	459-02	1	0	Household	999. Unknown	0
608	703	0	1	7.47487	6.65756	4.8614	703-02	1	1	HCW	1. Always	0
609	51	0	0	8.8671	7.123		051-03	0	1	HCW	999. Unknown	0
610	81	0	1	8.48055	7.88157		081-03	0				0
611	617	0	1	7.15395	4.92136		617-02	1	1	Household	999. Unknown	0
612	51	0	0	8.8671	7.123		051-04	0	1	HCW	1. Always	0
613	91	0	1	10.106	6.37072		091-04	0				0
614	409	0	0	5.10974	4.09019		409-06	0				0
615	451	0	0	6.72555			451-03	0	1	HCW	999. Unknown	0
616	456	0	0			4.4418	456-04	0				0
617	584	1	0	5.67063	5.63029	4.91521	584-04	0	1	HCW		0
618	676	0	1	6.0631		4.84406	676-04	1	1	NH	1. Always	0
619	231	0	1	9.52559	5.73765		231-06	0	1	HCW	999. Unknown	0
620	584	1	0	5.67063	5.63029	4.91521	584-06	0	0	HCW		0
621	456	0	0			4.4418	456-07	0				0
622	200	0	1		5.11154		200-10	0	0	HCW	1. Always	0
623	1	0	1	8.16192	5.28016		001-11	0	1	HCW	999. Unknown	0
624	555	0	1		4.8079	4.0757	555-11	0				0
625	1	0	1	8.16192	5.28016		001-14	1	1	HCW	999. Unknown	0
626	1	0	1	8.16192	5.28016		001-17	0	1	HCW	999. Unknown	0
627	8	1	0	6.53954	5.78856		008-02	0	1	Household	0. Never	0
628	8	1	0	6.53954	5.78856		008-03	0	0	Household	0. Never	0
629	8	1	0	6.53954	5.78856		008-05	0	1	HCW	1. Always	0
630	8	1	0	6.53954	5.78856		008-06	0	1	HCW	1. Always	0
631	8	1	0	6.53954	5.78856		008-09	0	0	HCW	999. Unknown	0
632	12	1	1	7.9895	5.49905		012-01	1	1	HCW	1. Always	0
633	12	1	1	7.9895	5.49905		012-02	0	1	HCW	1. Always	0
634	12	1	1	7.9895	5.49905		012-03	0	1	HCW	1. Always	0
635	12	1	1	7.9895	5.49905		012-05	1	1	HCW	1. Always	0
636	13	1	1	8.35027	5.81258		013-05	1	0	HCW	1. Always	0
637	13	1	1	8.35027	5.81258		013-06	1	0	HCW	1. Always	0
638	14	0	1	5.43402	7.30994		014-03	0	1	Unknown	999. Unknown	0
639	14	0	1	5.43402	7.30994		014-04	0	1	Unknown	999. Unknown	0
640	16	0	0	9.50421	4.75593		016-02	1	0	Household	999. Unknown	0
641	16	0	0	9.50421	4.75593		016-03	1	1	Household	999. Unknown	0
642	27	0	1	7.77452	6.13975		027-01	1	1	Unknown		0
643	27	0	1	7.77452	6.13975		027-03	0		Unknown		0
644	29	1	0	8.70254			029-03	0				0
645	29	1	0	8.70254			029-04	0				0
646	33	0	1	8.86343	5.2992		033-01	0	0	Unknown	999. Unknown	0
647	33	0	1	8.86343	5.2992		033-02	0	1	Unknown	999. Unknown	0
648	35	0	0	9.21919	5.82751		035-02	0	0	HCW	1. Always	0
649	35	0	0	9.21919	5.82751		035-04	0	0	HCW	1. Always	0
650	43	0	1	8.51832	6.25957		043-04	0	1	Unknown	999. Unknown	0
651	43	0	1	8.51832	6.25957		043-05	0	0	Unknown	999. Unknown	0
652	44	1	1	9.42449	7.65574		044-02	0	0	Unknown	999. Unknown	0
653	47	0	0	8.835			047-05	0				0
654	51	0	0	8.8671	7.123		051-05	0	1	Household	999. Unknown	0
655	53	0	1	9.15631	8.08562		053-01	0	0	Household	0. Never	0
656	53	0	1	9.15631	8.08562		053-03	1	1	HCW	1. Always	0
657	53	0	1	9.15631	8.08562		053-04	0	1	HCW	999. Unknown	0
658	53	0	1	9.15631	8.08562		053-06	0	1	Unknown	999. Unknown	0
659	53	0	1	9.15631	8.08562		053-08	1	1	Unknown	999. Unknown	0
660	57	1	1	10.0533	8.85833		057-03	1	0	Household	999. Unknown	0
661	58	1	1	9.32997	8.3213		058-03	1	1	HCW	999. Unknown	0
662	60	0	1	8.835			060-03	0	1	HCW		0
663	60	0	1	8.835			060-04	0	0	Unknown		0
664	61	0	1	8.10557	4.47334		061-02	0	0	Unknown		0
665	63	0	0	8.15082	5.7407		063-03	1	0	Household	999. Unknown	0
666	65	1	1	9.03013	7.50376		065-03	1	0	Household	999. Unknown	0
667	68	1	1	4.31514	4.46756		068-01	0				0
668	68	1	1	4.31514	4.46756		068-03	0				0
669	69	0	0	7.3706			069-01	0				0
670	69	0	0	7.3706			069-02	0				0
671	71	0	1	7.9776	6.78029		071-04	0	1	NH		0
672	71	0	1	7.9776	6.78029		071-09	0	1	NH		0
673	89	0	1	10.1186	8.71517		089-03	0	1			0
674	95	0	0	8.98552	6.49674		095-04	0				0
675	95	0	0	8.98552	6.49674		095-05	0	1	HCW		0
676	95	0	0	8.98552	6.49674		095-06	0	1	HCW		0
677	95	0	0	8.98552	6.49674		095-08	0				0
678	129	1	1	8.65794	7.66063		129-03	0				0
679	129	1	1	8.65794	7.66063		129-04	0	0	Unknown		0
680	129	1	1	8.65794	7.66063		129-05	0				0
681	129	1	1	8.65794	7.66063		129-06	0				0
682	132	0	1	9.45506	7.93782		132-02	0				0
683	132	0	1	9.45506	7.93782		132-03	0				0
684	132	0	1	9.45506	7.93782		132-04	0				0
685	133	0	0	9.45291	7.67037		133-01	0	1	Unknown		0
686	133	0	0	9.45291	7.67037		133-02	0				0
687	174	0	1	5.57383	4.48277		174-01	0	1	Household		0
688	174	0	1	5.57383	4.48277		174-02	0	0	Unknown		0
689	178	0	1	9.09032	7.62147		178-02	0	1	Household		0
690	179	1	1	7.0045			179-02	0	1	HCW		0
691	179	1	1	7.0045			179-03	0				0
692	180	0	1	11.3142	8.9899		180-02	0	0	HCW	999. Unknown	0
693	180	0	1	11.3142	8.9899		180-03	0	0	HCW	999. Unknown	0
694	184	0	1	9.21	7.60542		184-01	0				0
695	184	0	1	9.21	7.60542		184-02	0				0
696	184	0	1	9.21	7.60542		184-03	0				0
697	184	0	1	9.21	7.60542		184-04	0	1	HCW		0
698	184	0	1	9.21	7.60542		184-05	0				0
699	203	0	0	6.59772	4.92372		203-02	0				0
700	203	0	0	6.59772	4.92372		203-04	0	0	Household		0
701	204	0	1	6.89093	5.64489		204-02	0				0
702	204	0	1	6.89093	5.64489		204-03	0				0
703	204	0	1	6.89093	5.64489		204-04	0				0
704	211	0	0	8.42939	6.69183		211-02	0	1	Household	999. Unknown	0
705	211	0	0	8.42939	6.69183		211-03	0	0	Household	999. Unknown	0
706	215	0	1	6.62501	6.1226		215-01	1	1	Household		0
707	215	0	1	6.62501	6.1226		215-02	1	0	Household		0
708	222	0	1	9.02434	6.57384		222-04	0	1	HCW	999. Unknown	0
709	222	0	1	9.02434	6.57384		222-05	0	1		999. Unknown	0
710	224	0	0	8.64991	6.80609		224-01	0				0
711	228	0	0				228-02	0				0
712	231	0	1	9.52559	5.73765		231-07	0				0
713	234	0	1	8.09139	6.90889		234-01	0				0
714	254	0	0	8.39842	6.63179		254-02	0	1			0
715	254	0	0	8.39842	6.63179		254-03	0	0			0
716	255	0	1		4.8079		255-01	0				0
717	265	1	1	6.5644	5.24052		265-04	1	0	Household	0. Never	0
718	266	0	1	6.94673	5.29905		266-04	0	1	HCW		0
719	266	0	1	6.94673	5.29905		266-05	0	1	HCW		0
720	266	0	1	6.94673	5.29905		266-10	0				0
721	266	0	1	6.94673	5.29905		266-12	0				0
722	276	1	0	10.0873	6.75928		276-02	0	0	Household	999. Unknown	0
723	276	1	0	10.0873	6.75928		276-03	0	0	Household	999. Unknown	0
724	278	0	1	7.33996	9.73036		278-02	0				0
725	296	0	1	9.84871	6.81952		296-02	0	0			0
726	305	1	1	7.0045	7.3706		305-03	1	1	Household	999. Unknown	0
727	312	0	0	7.90085	7.20955		312-03	0				0
728	327	0	1	9.18556	7.54186		327-02	0				0
729	327	0	1	9.18556	7.54186		327-05	0				0
730	327	0	1	9.18556	7.54186		327-06	0				0
731	368	1	1	5.16728	4.73033		368-03	0	1	HCW	999. Unknown	0
732	396	1	1	6.53218	5.36092		396-03	0	0	Household	999. Unknown	0
733	409	0	0	5.10974	4.09019		409-03	0				0
734	409	0	0	5.10974	4.09019		409-08	0				0
735	409	0	0	5.10974	4.09019		409-10	0				0
736	409	0	0	5.10974	4.09019		409-11	0				0
737	409	0	0	5.10974	4.09019		409-12	0				0
738	409	0	0	5.10974	4.09019		409-15	0				0
739	409	0	0	5.10974	4.09019		409-16	0				0
740	409	0	0	5.10974	4.09019		409-17	0				0
741	440	1	0	9.07161	7.13535		440-04	0				0
742	440	1	0	9.07161	7.13535		440-06	0				0
743	440	1	0	9.07161	7.13535		440-07	0				0
744	462	0	1	9.82184	8.25163	6.6384	462-03	1	0	HCW	999. Unknown	0
745	506	0	1	6.35478		4.2176	506-02	0				0
746	542	0	0	8.4689	6.6384	4.4418	542-02	0				0
747	545	0	1	9.8685	8.77066	6.15684	545-03	0				0
748	560	1	0	9.31332	7.28481	6.7966	560-03	0	1	HCW	1. Always	0
749	562	0	1				562-03	0	1	Household	1. Always	0
750	731	0	1	7.91311	5.917		731-02	0	0	Household	0. Never	0
751	743	0	1	5.50693	5.13886		743-02	0	1	HCW	999. Unknown	0
752	743	0	1	5.50693	5.13886		743-03	0	1	HCW	999. Unknown	0
753	746	0	1	6.2723			746-02	1	0	Household	999. Unknown	0
